# Steps on the path to clinical translation – a survey of the UK MRI community

**DOI:** 10.1101/2024.12.20.24319456

**Authors:** Julia E Markus, Penny L Hubbard Cristinacce, Shonit Punwani, James PB O’Connor, Rebecca Mills, Maria Yanez Lopez, Matthew Grech-Sollars, Fabrizio Fasano, John C Waterton, Michael J Thrippleton, Matt G Hall, Susan T Francis, Ben Statton, Kevin Murphy, Po-Wah So, Harpreet Hyare

## Abstract

**Purpose:** Our goal was to understand the barriers and challenges to clinical translation of quantitative MR (qMR) as perceived by stakeholders un the UK.

**Methods:** We conducted an electronic survey on 7 key areas related to clinical translation of qMR, developed at the BIC-ISMRM workshop: “Steps on the path to clinical translation”. Based on the 7 areas identified: (i) clinical workflow, (ii) changes in clinical practice, (ii) improving validation, (iv) standardisation of data acquisition and analysis, (v) sharing of data and code, (vi) improving quality management, and (vii) end-user engagement, a 40-question survey was developed. Members of BIC-ISMRM, MR-PHYSICS, BSNR and institutional mailing lists were invited to respond to the online survey over a 5-week period between September and October 2022. The responses were analysed via descriptive statistics of multiple-choice questions, Likert scores and a thematic analysis of free text questions.

**Results:** A total of 69 responses were received from predominantly research imaging scientists (69%) in numerous centres across the UK. Three main themes were identified: 1) the need to develop Consensus in terminology, decision making and validation; 2) an appreciation of uniqueness of each clinical situation and the need for Context Dependency; and 3) the importance of developing a Product Profile as early in development as possible.

**Conclusion:** Effective translation of qMR imaging and spectroscopic biomarkers to achieve their full clinical in the UK and internationally must address the differing needs and expectations of a wide range of stakeholders.
