## Supplementary Material for "Steps on the path to clinical translation – a survey of the UK MRI community"

### Sheet: Question2
Role in institution:	Who should be involved in the decision to change practice? (choice=Clinicians)	Who should be involved in the decision to change practice? (choice=Hospital Managers)	Who should be involved in the decision to change practice? (choice=Radiographers)	Who should be involved in the decision to change practice? (choice=Physicists)	Who should be involved in the decision to change practice? (choice=Other)
Clinician	Checked	Unchecked	Checked	Checked	Unchecked
Clinician	Checked	Unchecked	Unchecked	Unchecked	Unchecked
Clinician	Checked	Checked	Checked	Checked	Unchecked
Clinician	Checked	Unchecked	Unchecked	Unchecked	Unchecked
Clinician	Checked	Checked	Checked	Checked	Unchecked
Clinician	Checked	Unchecked	Unchecked	Unchecked	Unchecked
Clinician	Checked	Unchecked	Unchecked	Unchecked	Unchecked
Imaging Facilities staff member	Checked	Checked	Checked	Checked	Checked
Imaging Scientist (clinical role)	Checked	Checked	Checked	Checked	Checked
Imaging Scientist (clinical role)	Checked	Unchecked	Checked	Checked	Unchecked
Imaging Scientist (clinical role)	Checked	Checked	Checked	Checked	Unchecked
Imaging Scientist (clinical role)	Checked	Checked	Checked	Checked	Checked
Imaging Scientist (clinical role)	Checked	Unchecked	Checked	Checked	Unchecked
Imaging Scientist (clinical role)	Checked	Checked	Checked	Checked	Unchecked
Imaging Scientist (clinical role)	Checked	Unchecked	Unchecked	Checked	Unchecked
Imaging Scientist (clinical role)	Checked	Unchecked	Checked	Checked	Unchecked
Imaging Scientist (clinical role)	Checked	Unchecked	Unchecked	Unchecked	Unchecked
Imaging Scientist (clinical role)	Checked	Checked	Checked	Checked	Unchecked
Imaging Scientist (clinical role)	Checked	Unchecked	Checked	Checked	Unchecked
Imaging Scientist (research role)	Checked	Checked	Checked	Checked	Unchecked
Imaging Scientist (research role)	Checked	Checked	Checked	Unchecked	Unchecked
Imaging Scientist (research role)	Checked	Checked	Checked	Checked	Checked
Imaging Scientist (research role)	Checked	Checked	Checked	Checked	Unchecked
Imaging Scientist (research role)	Checked	Checked	Checked	Checked	Checked
Imaging Scientist (research role)	Checked	Checked	Checked	Checked	Checked
Imaging Scientist (research role)	Checked	Checked	Unchecked	Checked	Unchecked
Imaging Scientist (research role)	Checked	Checked	Unchecked	Unchecked	Unchecked
Imaging Scientist (research role)	Checked	Unchecked	Checked	Checked	Unchecked
Imaging Scientist (research role)	Checked	Checked	Checked	Checked	Checked
Imaging Scientist (research role)	Checked	Checked	Checked	Checked	Unchecked
Imaging Scientist (research role)	Checked	Checked	Checked	Checked	Unchecked
Imaging Scientist (research role)	Checked	Unchecked	Unchecked	Unchecked	Unchecked
Imaging Scientist (research role)	Checked	Checked	Checked	Checked	Unchecked
Imaging Scientist (research role)	Checked	Checked	Checked	Checked	Unchecked
Imaging Scientist (research role)	Checked	Checked	Checked	Checked	Checked
Imaging Scientist (research role)	Checked	Checked	Unchecked	Checked	Unchecked
Imaging Scientist (research role)	Checked	Unchecked	Checked	Checked	Unchecked
Imaging Scientist (research role)	Checked	Checked	Unchecked	Unchecked	Unchecked
Imaging Scientist (research role)	Checked	Checked	Checked	Checked	Unchecked
Imaging Scientist (research role)	Checked	Unchecked	Unchecked	Checked	Unchecked
Imaging Scientist (research role)	Checked	Checked	Checked	Unchecked	Unchecked
Imaging Scientist (research role)	Checked	Checked	Checked	Checked	Checked
Imaging Scientist (research role)	Checked	Unchecked	Unchecked	Unchecked	Unchecked
Imaging Scientist (research role)	Checked	Checked	Unchecked	Unchecked	Unchecked
Imaging Scientist (research role)	Checked	Unchecked	Checked	Checked	Unchecked
Imaging Scientist (research role)	Checked	Checked	Unchecked	Unchecked	Checked
Imaging Scientist (research role)	Checked	Checked	Checked	Checked	Checked
Imaging Scientist (research role)	Checked	Unchecked	Checked	Checked	Unchecked
Imaging Scientist (research role)	Checked	Unchecked	Checked	Checked	Unchecked
Imaging Scientist (research role)	Checked	Unchecked	Unchecked	Checked	Unchecked
Imaging Scientist (research role)	Checked	Unchecked	Unchecked	Checked	Unchecked
Imaging Scientist (research role)	Checked	Unchecked	Checked	Checked	Unchecked
Imaging Scientist (research role)	Checked	Unchecked	Unchecked	Unchecked	Unchecked
Imaging Scientist (research role)	Unchecked	Checked	Checked	Unchecked	Unchecked
Imaging Scientist (research role)	Checked	Unchecked	Checked	Checked	Checked
Imaging Scientist (research role)	Checked	Checked	Checked	Checked	Unchecked
Imaging Scientist (research role)	Checked	Checked	Checked	Checked	Checked
Imaging Scientist (research role)	Checked	Checked	Checked	Checked	Unchecked
Other	Checked	Checked	Checked	Checked	Unchecked
Other	Checked	Checked	Checked	Checked	Checked
Other	Checked	Checked	Checked	Checked	Unchecked
Other	Checked	Checked	Checked	Checked	Unchecked
Other	Unchecked	Unchecked	Unchecked	Unchecked	Checked
Radiographer	Checked	Checked	Checked	Checked	Unchecked
	How should this be defined?	Who should be involved in the decision to change practice?		%
		Clinicians	62	95.3846
		Hospital Managers	39	60
		Radiographers	45	69.2308
		Physicists	48	73.8462
		Other	15	23.0769
		Total	65
				%
	CLINICIAN AND CLINICAL RESERACHERS	Clinicians	19	100
		Hospital Managers	8	42.1053
		Radiographers	13	68.4211
		Physicists	14	73.6842
		Other	3	15.7895
		Total	19
	RESEARCHERS
		Clinicians	38	100
		Hospital Managers	26	68.4211
		Radiographers	27	71.0526
		Physicists	29	76.3158
		Other	10	26.3158
		Total	38

### Sheet: Question3A
Role in institution:	How much do you agree with the following statement.'Validation is knowing an imaging biomarker's repeatability and reproducibility'	How much do you agree with the following statement.'Validation is knowing the accuracy and precision of the measurement'	How much do you agree with the following statement.'Validation is making a clinician happy to use your imaging biomarker'	How much do you agree with the following statement.'Validation is knowing how well we can measure an imaging biomarker'
Clinician	Strongly Agree	Strongly Agree	Agree	Agree
Clinician	Strongly Disagree	Strongly Disagree	Strongly Disagree	Strongly Disagree
Clinician	Strongly Agree	Agree	Agree	Neither agree or disagree
Clinician	Strongly Agree	Strongly Agree	Strongly Disagree	Strongly Agree
Clinician	Agree	Agree	Neither agree or disagree	Neither agree or disagree
Clinician	Agree	Agree	Disagree	Disagree
Clinician	Agree	Agree	Disagree	Neither agree or disagree
Imaging Facilities staff member	Agree	Agree	Strongly Disagree	Disagree
Imaging Scientist (clinical role)	Strongly Agree	Agree	Disagree	Strongly Agree
Imaging Scientist (clinical role)	Agree	Agree	Agree	Neither agree or disagree
Imaging Scientist (clinical role)	Agree	Agree	Neither agree or disagree	Agree
Imaging Scientist (clinical role)	Strongly Agree	Strongly Agree	Strongly Disagree	Strongly Agree
Imaging Scientist (clinical role)	Agree	Agree	Neither agree or disagree	Agree
Imaging Scientist (clinical role)	Strongly Agree	Agree	Agree	Strongly Agree
Imaging Scientist (clinical role)	Agree	Disagree	Disagree	Strongly Agree
Imaging Scientist (clinical role)	Disagree	Agree	Disagree	Agree
Imaging Scientist (clinical role)	Strongly Agree	Strongly Agree	Neither agree or disagree	Strongly Agree
Imaging Scientist (research role)	Agree	Agree	Disagree	Neither agree or disagree
Imaging Scientist (research role)	Agree	Agree	Agree	Agree
Imaging Scientist (research role)	Agree	Neither agree or disagree	Disagree	Neither agree or disagree
Imaging Scientist (research role)	Agree	Agree	Neither agree or disagree	Strongly Agree
Imaging Scientist (research role)	Strongly Disagree		Agree	Disagree
Imaging Scientist (research role)	Strongly Agree	Agree	Neither agree or disagree	Strongly Agree
Imaging Scientist (research role)	Agree	Agree	Disagree	Agree
Imaging Scientist (research role)	Agree	Agree	Strongly Agree	Disagree
Imaging Scientist (research role)	Disagree	Disagree	Disagree	Disagree
Imaging Scientist (research role)	Agree	Agree	Disagree	Strongly Agree
Imaging Scientist (research role)	Strongly Agree	Agree	Disagree	Agree
Imaging Scientist (research role)	Agree	Agree	Agree	Strongly Agree
Imaging Scientist (research role)	Agree	Disagree	Strongly Disagree	Agree
Imaging Scientist (research role)	Strongly Agree	Strongly Agree	Strongly Disagree	Neither agree or disagree
Imaging Scientist (research role)	Strongly Agree	Agree	Disagree	Agree
Imaging Scientist (research role)	Agree	Agree	Agree	Agree
Imaging Scientist (research role)	Agree	Agree	Strongly Disagree	Strongly Agree
Imaging Scientist (research role)	Agree	Strongly Agree	Strongly Disagree	Neither agree or disagree
Imaging Scientist (research role)	Disagree	Agree	Neither agree or disagree	Agree
Imaging Scientist (research role)	Neither agree or disagree	Neither agree or disagree	Agree	Neither agree or disagree
Imaging Scientist (research role)	Agree	Agree	Disagree	Neither agree or disagree
Imaging Scientist (research role)	Strongly Agree	Disagree	Strongly Agree	Neither agree or disagree
Imaging Scientist (research role)	Disagree	Agree	Disagree	Agree
Imaging Scientist (research role)	Agree	Agree	Disagree	Agree
Imaging Scientist (research role)	Agree	Strongly Agree	Neither agree or disagree	Neither agree or disagree
Imaging Scientist (research role)	Agree	Strongly Agree	Strongly Disagree	Agree
Imaging Scientist (research role)	Agree	Disagree	Disagree	Agree
Imaging Scientist (research role)	Neither agree or disagree	Neither agree or disagree	Neither agree or disagree	Neither agree or disagree
Imaging Scientist (research role)	Strongly Agree	Strongly Agree	Strongly Agree	Strongly Agree
Imaging Scientist (research role)	Agree	Neither agree or disagree	Disagree	Agree
Imaging Scientist (research role)
Imaging Scientist (research role)	Agree	Agree	Disagree	Agree
Imaging Scientist (research role)	Agree	Disagree	Disagree	Agree
Imaging Scientist (research role)	Disagree	Agree	Agree	Agree
Imaging Scientist (research role)	Disagree	Disagree	Agree	Agree
Imaging Scientist (research role)	Strongly Agree	Strongly Agree	Agree	Strongly Agree
Radiographer	Agree	Agree	Agree	Neither agree or disagree
Other	Strongly Agree	Agree	Disagree	Neither agree or disagree
Other	Agree	Neither agree or disagree	Neither agree or disagree	Agree
Other	Agree	Agree	Disagree	Disagree
Other	Neither agree or disagree	Neither agree or disagree	Agree	Agree
Other	Agree	Agree	Agree	Agree
		Validation is knowing an imaging biomarker's repeatability and reproducibility	Validation is knowing the accuracy and precision of the measurement	Validation is making a clinician happy to use your imaging biomarker	Validation is knowing how well we can measure an imaging biomarker
CLINICIAN AND CLINICAL RESERACHERS	Strongly Agree	41.1765	23.5294	0	35.2941
	Agree	47.0588	64.7059	23.5294	23.5294
	Neither agree or disagree	0	0	23.5294	23.5294
	Disagree	5.88235	5.88235	29.4118	11.7647
	Strongly Disagree	5.88235	5.88235	23.5294	5.88235
	Total	100	100	100	100
RESEARCHERS		Validation is knowing an imaging biomarker's repeatability and reproducibility	Validation is knowing the accuracy and precision of the measurement	Validation is making a clinician happy to use your imaging biomarker	Validation is knowing how well we can measure an imaging biomarker
	Strongly Agree	20	17.6471	8.57143	20
	Agree	57.1429	52.9412	22.8571	45.7143
	Neither agree or disagree	5.71429	11.7647	14.2857	25.7143
	Disagree	14.2857	17.6471	40	8.57143
	Strongly Disagree	2.85714	0	14.2857	0
	Total	100	100	100	100
ALL	Strongly Agree	21.7391	14.4928	4.34783	18.8406
	Agree	46.3768	47.8261	21.7391	33.3333
	Neither agree or disagree	4.34783	8.69565	14.4928	21.7391
	Disagree	8.69565	10.1449	30.4348	8.69565
	Strongly Disagree	2.89855	1.44928	13.0435	2.94118
		68.1159	62.3188	26.087	52.1739

### Sheet: Question3C
Role in institution:	How much do you agree with the following statement.'Funders need to mandate sharing of code'	How much do you agree with the following statement.'Funders need to mandate sharing of data'	How much do you agree with the following statement.'Publishers need to mandate sharing of code'	How much do you agree with the following statement.'Publishers need to mandate sharing of data'	How much do you agree with the following statement.'Institutions need to provide knowledge support for code sharing'	How much do you agree with the following statement.'Institutions need to provide knowledge support for data sharing'
Clinician	Agree	Agree	Disagree	Disagree	Strongly Agree	Strongly Agree
Clinician	Disagree	Disagree	Strongly Disagree	Strongly Disagree	Agree	Agree
Clinician	Strongly Agree	Strongly Agree	Strongly Agree	Strongly Agree	Strongly Agree	Strongly Agree
Clinician	Agree	Neither agree or disagree	Agree	Neither agree or disagree	Agree	Neither agree or disagree
Clinician	Agree	Agree	Agree	Agree	Agree	Agree
Clinician	Neither agree or disagree	Agree	Neither agree or disagree	Agree	Agree	Agree
Clinician	Agree	Agree	Agree	Agree	Agree	Agree
Imaging Facilities staff member	Strongly Disagree	Strongly Disagree	Strongly Disagree	Strongly Disagree	Strongly Agree	Strongly Agree
Imaging Scientist (clinical role)	Agree	Agree	Strongly Agree	Agree	Strongly Agree	Agree
Imaging Scientist (clinical role)	Agree	Neither agree or disagree	Strongly Agree	Strongly Agree	Agree	Strongly Agree
Imaging Scientist (clinical role)	Agree	Agree	Neither agree or disagree	Neither agree or disagree	Strongly Agree	Strongly Agree
Imaging Scientist (clinical role)	Strongly Agree	Strongly Agree	Strongly Agree	Strongly Agree	Strongly Agree	Strongly Agree
Imaging Scientist (clinical role)	Agree	Disagree	Agree	Disagree	Agree	Agree
Imaging Scientist (clinical role)	Strongly Agree	Agree	Strongly Agree	Agree	Neither agree or disagree	Neither agree or disagree
Imaging Scientist (clinical role)	Neither agree or disagree	Neither agree or disagree	Agree	Agree	Agree	Neither agree or disagree
Imaging Scientist (clinical role)	Neither agree or disagree	Neither agree or disagree	Neither agree or disagree	Neither agree or disagree	Agree	Agree
Imaging Scientist (clinical role)	Agree	Agree	Strongly Agree	Neither agree or disagree	Strongly Agree	Strongly Agree
Imaging Scientist (research role)	Strongly Agree	Strongly Agree	Agree	Agree	Agree	Agree
Imaging Scientist (research role)	Agree	Agree	Disagree	Disagree	Agree	Agree
Imaging Scientist (research role)	Neither agree or disagree	Agree	Neither agree or disagree	Neither agree or disagree	Strongly Agree	Strongly Agree
Imaging Scientist (research role)	Strongly Agree	Neither agree or disagree	Strongly Agree	Neither agree or disagree	Strongly Agree	Strongly Agree
Imaging Scientist (research role)	Neither agree or disagree	Neither agree or disagree	Neither agree or disagree	Neither agree or disagree	Strongly Agree	Strongly Agree
Imaging Scientist (research role)	Neither agree or disagree	Neither agree or disagree	Neither agree or disagree	Neither agree or disagree	Agree	Strongly Agree
Imaging Scientist (research role)	Agree	Agree	Agree	Agree	Agree	Agree
Imaging Scientist (research role)	Disagree	Strongly Agree	Disagree	Strongly Agree	Neither agree or disagree	Strongly Agree
Imaging Scientist (research role)	Strongly Disagree	Strongly Disagree	Strongly Disagree	Strongly Disagree	Strongly Agree	Strongly Agree
Imaging Scientist (research role)	Disagree	Disagree	Disagree	Disagree	Strongly Agree	Strongly Agree
Imaging Scientist (research role)	Disagree	Disagree	Disagree	Disagree	Strongly Agree	Strongly Agree
Imaging Scientist (research role)	Agree	Agree	Agree	Agree	Strongly Agree	Strongly Agree
Imaging Scientist (research role)	Agree	Agree	Strongly Agree	Agree	Strongly Agree	Strongly Agree
Imaging Scientist (research role)		Agree	Disagree	Strongly Agree	Disagree	Strongly Agree
Imaging Scientist (research role)	Strongly Agree	Neither agree or disagree	Strongly Agree	Neither agree or disagree	Strongly Agree	Strongly Agree
Imaging Scientist (research role)	Neither agree or disagree	Agree	Neither agree or disagree	Agree	Agree	Agree
Imaging Scientist (research role)	Agree	Agree	Disagree	Neither agree or disagree	Strongly Agree	Strongly Agree
Imaging Scientist (research role)	Agree	Disagree	Agree	Disagree	Agree	Disagree
Imaging Scientist (research role)	Agree	Agree	Agree	Agree	Agree	Agree
Imaging Scientist (research role)	Agree	Neither agree or disagree	Disagree	Disagree	Agree	Agree
Imaging Scientist (research role)	Strongly Agree	Agree	Strongly Agree	Agree	Strongly Agree	Strongly Agree
Imaging Scientist (research role)	Neither agree or disagree	Strongly Disagree	Neither agree or disagree	Strongly Disagree	Agree	Agree
Imaging Scientist (research role)	Agree	Agree	Agree	Agree	Strongly Agree	Strongly Agree
Imaging Scientist (research role)	Strongly Agree	Agree	Agree	Agree	Strongly Agree	Strongly Agree
Imaging Scientist (research role)	Strongly Agree	Neither agree or disagree	Strongly Agree	Neither agree or disagree	Agree	Agree
Imaging Scientist (research role)	Strongly Agree	Strongly Agree	Strongly Agree	Agree	Strongly Agree	Agree
Imaging Scientist (research role)	Disagree	Neither agree or disagree	Neither agree or disagree	Neither agree or disagree	Strongly Agree	Strongly Agree
Imaging Scientist (research role)	Strongly Agree	Strongly Agree	Strongly Agree	Strongly Agree	Strongly Agree	Strongly Agree
Imaging Scientist (research role)	Neither agree or disagree	Neither agree or disagree	Agree	Neither agree or disagree	Agree	Neither agree or disagree
Imaging Scientist (research role)	Agree	Disagree	Neither agree or disagree	Neither agree or disagree		Agree
Imaging Scientist (research role)	Neither agree or disagree	Neither agree or disagree	Strongly Agree	Neither agree or disagree	Strongly Agree	Strongly Agree
Imaging Scientist (research role)	Strongly Agree	Strongly Agree	Strongly Agree	Strongly Agree	Strongly Agree	Strongly Agree
Imaging Scientist (research role)	Agree	Neither agree or disagree	Agree	Neither agree or disagree	Agree	Neither agree or disagree
Imaging Scientist (research role)	Agree	Agree	Neither agree or disagree	Neither agree or disagree	Agree	Agree
Radiographer	Strongly Agree	Neither agree or disagree	Strongly Agree	Strongly Agree	Agree	Agree
Other	Agree	Agree	Neither agree or disagree	Agree	Strongly Agree	Strongly Agree
Other	Agree	Agree	Neither agree or disagree	Disagree	Strongly Agree	Strongly Agree
Other	Agree	Agree	Agree	Agree	Strongly Agree	Strongly Agree
Other	Neither agree or disagree	Agree	Neither agree or disagree	Agree	Neither agree or disagree	Agree
Other	Neither agree or disagree	Neither agree or disagree	Neither agree or disagree	Neither agree or disagree	Neither agree or disagree	Neither agree or disagree
		Funders need to mandate sharing of code	Funders need to mandate sharing of data	Publishers need to mandate sharing of code	Publishers need to mandate sharing of data	Institutions need to provide knowledge support for code sharing'	Institutions need to provide knowledge support for data sharing'
	Strongly Agree	22.807	12.2807	28.0702	14.0351	49.1228	49.1228
	Agree	42.1053	43.8596	26.3158	33.3333	40.3509	40.3509
	Neither agree or disagree	21.0526	28.0702	26.3158	31.5789	7.01754	7.01754
	Disagree	8.77193	10.5263	14.0351	14.0351	1.75439	1.75439
	Strongly Disagree	3.50877	5.26316	5.26316	7.01754	0	0
	Total	98.2456	100	100	100	98.2456	98.2456
ALL		0	0	0	0	0	0
